# Computational framework for the World Health Organization estimates of the global, regional and national burden of foodborne diseases 2026 edition

**DOI:** 10.64898/2026.05.13.26353030

**Authors:** Brecht Devleesschauwer, Louise Vaes, Kim Fernandez, Elaine Borghi, Bochen Cao, Christina Fastl, Lea Jakobsen, Richard Kumapley, Rob Lake, Shannon E Majowicz, Yuki Minato, Sara Monteiro Pires, Lapo Mughini-Gras, Gabriela F Nane, Lucy J Robertson, Elaine Scallan Walter, Paul R Torgerson, Mirjam Kretzschmar, Carlotta di Bari

## Abstract

**Background:** Foodborne diseases cause substantial global morbidity and mortality, yet remain largely unattended. To support countries to address this public health concern, the World Health Assembly Resolution 73.5 called for strengthening global food safety efforts and led to the development of the WHO Global Strategy for Food Safety 2022–2030, adopted at the 75th WHA (2022). To this end, the World Health Organization (WHO) reconvened the Foodborne Disease Burden Epidemiology Reference Group (FERG) to advise and support the work to generate updated global, regional, and national estimates of the foodborne disease burden for the reference period 2000–2021.

**Methods:** We developed an incidence-based framework expanding coverage to 42 foodborne hazards. Standardized systematic reviews, Global Health Estimates and Global Burden of Disease envelopes, and United Nations population data informed the evidence base. Missing epidemiological data were imputed using Bayesian hierarchical meta-regression models. Disease models mapped acute and chronic health outcomes, applying updated disability weights, life tables, and probabilistic Monte Carlo calculations to estimate incidence, mortality, Years Lived with Disability, Years of Life Lost and Disability-Adjusted Life Years for all 194 WHO Member States. Transparency and analysis reproducibility were ensured through availed open source R packages and standardized workflows.

**Results:** The computational framework provides annual, country-level estimates with improved internal consistency and an expanded hazard scope compared with the WHO 2015 edition. Advances include refined modelling, enhanced uncertainty propagation, and broader inclusion of microbial, parasitic, and chemical hazards. Persistent data gaps—especially in high-burden regions—were filled through extensive imputation.

**Conclusions:** The computational framework for the WHO 2026 edition delivers the most comprehensive and transparent assessment of the global burden of foodborne diseases to date. Despite remaining limitations, it enables routine monitoring, supports evaluation of global food safety efforts, and highlights priorities for strengthening national data systems.
