## Supplementary material for "Computational framework for the World Health Organization estimates of the global, regional and national burden of foodborne diseases 2026 edition": S5 Appendix

### Sheet: INFO
FERG2 Raw Data Extraction Template
General information
1. A data extraction table needs to be made for each epidemiological parameter, e.g., incidence, prevalence, proportion, duration. Please copy data sheets as necessary.
2. The data extraction table needs to be filled in a consistent way, using coherent names and spelling for the different entries. Numerical fields should only include numerical values, no text. Missing values should be kept as blank cells.
3. If a single paper provides multiple breakdowns, the most detailed breakdowns need to be provided as separate rows in the table (thus duplicating the source identifier variables).
4. Additional variables (columns), such as the diagnostic method, can be added if deemed relevant.
5. Not all "VALUE" variables need to be filled in, only those that are directly obtained from the source.

### Sheet: CODEBOOK
FERG2 Raw Data Extraction Template
Codebook
Variable name	Variable Description	Parameter		Color code
SOURCE_ID	Identification number of the input source	All			Mandatory, same for all rows from the same input source
SOURCE_AUTHOR	First author of input source	All			Optional, same for all rows from the same input source
SOURCE_YEAR	Year of publication	All			Mandatory, can differ per row from the same input source
SOURCE_TITLE	Title of source	All			Optional, can differ per row from the same input source
SOURCE_DOI	DOI of source (if available)	All			At least 1 of them mandatory, different for every row from the same input source
SOURCE_URL	URL of source, other than DOI (if available)	All			Mandatory, different for every row from the same input source
OPT_ACCESS_DATE	Date the reviewer accessed the source, for websites & grey literature	All			Optional, different for every row from the same input source
OPT_STUDY_TYPE	Study type of the input source	All
OPT_OTHER_STUDY_TYPE	Details if OPT_STUDY_TYPE = "Other"	All
REF_NOTES	Additional remarks about input source	All
REF_YEAR_START	Starting year of the data derived from the input source	All
REF_YEAR_END	End year of the data derived from the input source	All
REF_LOC_LEVEL	Location level investigated by the input source	All
REF_LOCATION	Geographic location for which the input source was used	All
REF_LOCATION_ISO3	ISO3 code for country specified under REF_LOCATION (filled automatically)	All
REF_SEX	Sex of the population of the data derived from the input source	All
REF_AGE_START	Numerical value of starting age of the population of the data derived from the input source	All
REF_AGE_END	Numerical value of ending age of the population of the data derived from the input source	All
OPT_MEAN_AGE	Mean age of study population	All
OPT_MEDIAN_AGE	Median age of study population	All
OPT_SUBPOP	Sub-population that was investigated (e.g. pregnant, immuno-compromised)	All
OPT_CASES	Case definition (e.g. confirmed, probable, susceptible)	All
OPT_DISEASE	Disease details, values depend on hazard (e.g. invasive vs. non-invasive)	All
OPT_SEROTYPE	Serotype(s) of the pathogen reported in the source study	All
REF_SAMPLE_SIZE	Sample size of data derived from input source	All
VALUE_SYMPTOM	Symptom for which the input is given in this row.	Duration & sequelae
VALUE_UNIT	Unit the mean/ median duration refers to days, weeks, months or years	Duration
VALUE_X	Number of events in data derived from input source	Incidence, prevalence, mortality, sequelae
VALUE_MEAN	Mean estimate of the data derived from the input source	All
VALUE_MEDIAN	Median estimate of the data derived from the input source	All
VALUE_DENOM	Population denominator for the value mean/median (e.g. 10,000 or 100,0000)	Incidence, prevalence, mortality
VALUE_SE	Standard error of the data derived from the input source	All
VALUE_P000	0th percentile (minimum) of the data derived from the input source	All
VALUE_P2_5	2.5th percentile of the data derived from the input source (lower limit 95%CI)	All
VALUE_P5	5th percentile of the data derived from the input source	All
VALUE_P10	10th percentile of the data derived from the input source	All
VALUE_P25	25th percentile of the data derived from the input source	All
VALUE_P75	75th percentile of the data derived from the input source	All
VALUE_P90	90th percentile of the data derived from the input source	All
VALUE_P95	95th percentile of the data derived from the input source	All
VALUE_P97_5	97.5th percentile of the data derived from the input source (upper limit 95%CI)	All
VALUE_P100	100th percentile (maximum) of the data derived from the input source	All

### Sheet: Incidence
SOURCE_ID	SOURCE_AUTHOR	SOURCE_YEAR	SOURCE_TITLE	SOURCE_DOI	SOURCE_URL	OPT_ACCESS_DATE	OPT_STUDY_TYPE	OPT_OTHER_STUDY_TYPE	REF_NOTES	REF_YEAR_START	REF_YEAR_END	REF_LOC_LEVEL	REF_LOCATION	REF_LOCATION_ISO3	REF_SEX	REF_AGE_START	REF_AGE_END	OPT_MEAN_AGE	OPT_MEDIAN_AGE	OPT_SUBPOP	OPT_CASES	OPT_DISEASE	OPT_SEROTYPE	REF_SAMPLE_SIZE	VALUE_X	VALUE_MEAN	VALUE_MEDIAN	VALUE_DENOM	VALUE_SE	VALUE_P000	VALUE_P2_5	VALUE_P5	VALUE_P10	VALUE_P25	VALUE_P75	VALUE_P90	VALUE_P95	VALUE_P97_5	VALUE_P100

### Sheet: Prevalence
SOURCE_ID	SOURCE_AUTHOR	SOURCE_YEAR	SOURCE_TITLE	SOURCE_DOI	SOURCE_URL	OPT_ACCESS_DATE	OPT_STUDY_TYPE	OPT_OTHER_STUDY_TYPE	REF_NOTES	REF_YEAR_START	REF_YEAR_END	REF_LOC_LEVEL	REF_LOCATION	REF_LOCATION_ISO3	REF_SEX	REF_AGE_START	REF_AGE_END	OPT_MEAN_AGE	OPT_MEDIAN_AGE	OPT_SUBPOP	OPT_CASES	OPT_DISEASE	OPT_SEROTYPE	REF_SAMPLE_SIZE	VALUE_X	VALUE_MEAN	VALUE_MEDIAN	VALUE_DENOM	VALUE_SE	VALUE_P000	VALUE_P2_5	VALUE_P5	VALUE_P10	VALUE_P25	VALUE_P75	VALUE_P90	VALUE_P95	VALUE_P97_5	VALUE_P100

### Sheet: Mortality
SOURCE_ID	SOURCE_AUTHOR	SOURCE_YEAR	SOURCE_TITLE	SOURCE_DOI	SOURCE_URL	OPT_ACCESS_DATE	OPT_STUDY_TYPE	OPT_OTHER_STUDY_TYPE	REF_NOTES	REF_YEAR_START	REF_YEAR_END	REF_LOC_LEVEL	REF_LOCATION	REF_LOCATION_ISO3	REF_SEX	REF_AGE_START	REF_AGE_END	OPT_MEAN_AGE	OPT_MEDIAN_AGE	OPT_SUBPOP	OPT_CASES	OPT_DISEASE	OPT_SEROTYPE	REF_SAMPLE_SIZE	VALUE_X	VALUE_MEAN	VALUE_MEDIAN	VALUE_DENOM	VALUE_SE	VALUE_P000	VALUE_P2_5	VALUE_P5	VALUE_P10	VALUE_P25	VALUE_P75	VALUE_P90	VALUE_P95	VALUE_P97_5	VALUE_P100

### Sheet: Duration
SOURCE_ID	SOURCE_AUTHOR	SOURCE_YEAR	SOURCE_TITLE	SOURCE_DOI	SOURCE_URL	OPT_ACCESS_DATE	OPT_STUDY_TYPE	OPT_OTHER_STUDY_TYPE	REF_NOTES	REF_YEAR_START	REF_YEAR_END	REF_LOC_LEVEL	REF_LOCATION	REF_LOCATION_ISO3	REF_SEX	REF_AGE_START	REF_AGE_END	OPT_MEAN_AGE	OPT_MEDIAN_AGE	OPT_SUBPOP	OPT_CASES	OPT_DISEASE	OPT_SEROTYPE	REF_SAMPLE_SIZE	VALUE_SYMPTOM	VALUE_UNIT	VALUE_MEAN	VALUE_MEDIAN	VALUE_SE	VALUE_P000	VALUE_P2_5	VALUE_P5	VALUE_P10	VALUE_P25	VALUE_P75	VALUE_P90	VALUE_P95	VALUE_P97_5	VALUE_P100

### Sheet: Sequelae
SOURCE_ID	SOURCE_AUTHOR	SOURCE_YEAR	SOURCE_TITLE	SOURCE_DOI	SOURCE_URL	OPT_ACCESS_DATE	OPT_STUDY_TYPE	OPT_OTHER_STUDY_TYPE	REF_NOTES	REF_YEAR_START	REF_YEAR_END	REF_LOC_LEVEL	REF_LOCATION	REF_LOCATION_ISO3	REF_SEX	REF_AGE_START	REF_AGE_END	OPT_MEAN_AGE	OPT_MEDIAN_AGE	OPT_SUBPOP	OPT_CASES	OPT_DISEASE	OPT_SEROTYPE	REF_SAMPLE_SIZE	VALUE_SYMPTOM	VALUE_X	VALUE_MEAN	VALUE_MEDIAN	VALUE_SE	VALUE_P000	VALUE_P2_5	VALUE_P5	VALUE_P10	VALUE_P25	VALUE_P75	VALUE_P90	VALUE_P95	VALUE_P97_5	VALUE_P100

### Sheet: Drop down values
OPT_STUDY_TYPE	REF_LOC_LEVEL	REF_LOCATION	REF_LOCATION_ISO3	REF_SEX	OPT_CASES	VALUE_UNIT
Outbreak report	National	Afghanistan	AFG	All sexes	All	Days
Cross-sectional study	Sub-national	Albania	ALB	Male	Confirmed	Weeks
Active surveillance	Regional	Algeria	DZA	Female	Probable	Months
Passive surveillance	Global	Andorra	AND		Suspected	Years
Cohort study		Angola	AGO		Other	Other
Case series		Antigua and Barbuda	ATG
Modelling study		Argentina	ARG
Other		Armenia	ARM
		Australia	AUS
		Austria	AUT
		Azerbaijan	AZE
		Bahamas	BHS
		Bahrain	BHR
		Bangladesh	BGD
		Barbados	BRB
		Belarus	BLR
		Belgium	BEL
		Belize	BLZ
		Benin	BEN
		Bhutan	BTN
		Bolivia (Plurinational State of)	BOL
		Bosnia and Herzegovina	BIH
		Botswana	BWA
		Brazil	BRA
		Brunei Darussalam	BRN
		Bulgaria	BGR
		Burkina Faso	BFA
		Burundi	BDI
		Cambodia	KHM
		Cameroon	CMR
		Canada	CAN
		Cape Verde	CPV
		Central African Republic	CAF
		Chad	TCD
		Chile	CHL
		China	CHN
		Colombia	COL
		Comoros	COM
		Congo	COG
		Cook Islands	COK
		Costa Rica	CRI
		Côte d'Ivoire	CIV
		Croatia	HRV
		Cuba	CUB
		Cyprus	CYP
		Czech Republic	CZE
		Democratic People's Republic of Korea	PRK
		Democratic Republic of the Congo	COD
		Denmark	DNK
		Djibouti	DJI
		Dominica	DMA
		Dominican Republic	DOM
		Ecuador	ECU
		Egypt	EGY
		El Salvador	SLV
		Equatorial Guinea	GNQ
		Eritrea	ERI
		Estonia	EST
		Ethiopia	ETH
		Fiji	FJI
		Finland	FIN
		France	FRA
		Gabon	GAB
		Gambia	GMB
		Georgia	GEO
		Germany	DEU
		Ghana	GHA
		Greece	GRC
		Grenada	GRD
		Guatemala	GTM
		Guinea	GIN
		Guinea-Bissau	GNB
		Guyana	GUY
		Haiti	HTI
		Honduras	HND
		Hungary	HUN
		Iceland	ISL
		India	IND
		Indonesia	IDN
		Iran (Islamic Republic of)	IRN
		Iraq	IRQ
		Ireland	IRL
		Israel	ISR
		Italy	ITA
		Jamaica	JAM
		Japan	JPN
		Jordan	JOR
		Kazakhstan	KAZ
		Kenya	KEN
		Kiribati	KIR
		Kuwait	KWT
		Kyrgyzstan	KGZ
		Lao People's Democratic Republic	LAO
		Latvia	LVA
		Lebanon	LBN
		Lesotho	LSO
		Liberia	LBR
		Libyan Arab Jamahiriya	LBY
		Lithuania	LTU
		Luxembourg	LUX
		Madagascar	MDG
		Malawi	MWI
		Malaysia	MYS
		Maldives	MDV
		Mali	MLI
		Malta	MLT
		Marshall Islands	MHL
		Mauritania	MRT
		Mauritius	MUS
		Mexico	MEX
		Micronesia (Federated States of)	FSM
		Monaco	MCO
		Mongolia	MNG
		Montenegro	MNE
		Morocco	MAR
		Mozambique	MOZ
		Myanmar	MMR
		Namibia	NAM
		Nauru	NRU
		Nepal	NPL
		Netherlands	NLD
		New Zealand	NZL
		Nicaragua	NIC
		Niger	NER
		Nigeria	NGA
		Niue	NIU
		Norway	NOR
		Oman	OMN
		Pakistan	PAK
		Palau	PLW
		Panama	PAN
		Papua New Guinea	PNG
		Paraguay	PRY
		Peru	PER
		Philippines	PHL
		Poland	POL
		Portugal	PRT
		Qatar	QAT
		Republic of Korea	KOR
		Republic of Moldova	MDA
		Romania	ROU
		Russian Federation	RUS
		Rwanda	RWA
		Saint Kitts and Nevis	KNA
		Saint Lucia	LCA
		Saint Vincent and the Grenadines	VCT
		Samoa	WSM
		San Marino	SMR
		Sao Tome and Principe	STP
		Saudi Arabia	SAU
		Senegal	SEN
		Serbia	SRB
		Seychelles	SYC
		Sierra Leone	SLE
		Singapore	SGP
		Slovakia	SVK
		Slovenia	SVN
		Solomon Islands	SLB
		Somalia	SOM
		South Africa	ZAF
		South Sudan	SSD
		Spain	ESP
		Sri Lanka	LKA
		Sudan	SDN
		Suriname	SUR
		Swaziland	SWZ
		Sweden	SWE
		Switzerland	CHE
		Syrian Arab Republic	SYR
		Tajikistan	TJK
		Thailand	THA
		The Former Yugoslav Republic of Macedonia	MKD
		Timor-Leste	TLS
		Togo	TGO
		Tonga	TON
		Trinidad and Tobago	TTO
		Tunisia	TUN
		Turkey	TUR
		Turkmenistan	TKM
		Tuvalu	TUV
		Uganda	UGA
		Ukraine	UKR
		United Arab Emirates	ARE
		United Kingdom	GBR
		United Republic of Tanzania	TZA
		United States of America	USA
		Uruguay	URY
		Uzbekistan	UZB
		Vanuatu	VUT
		Venezuela (Bolivarian Republic of)	VEN
		Viet Nam	VNM
		Yemen	YEM
		Zambia	ZMB
		Zimbabwe	ZWE
