## Supplementary material for "Computational framework for the World Health Organization estimates of the global, regional and national burden of foodborne diseases 2026 edition": S7 Appendix

### Sheet: Table
Hazard	Disease model	Burden methodology	Parameter	Model selected	Time	Covariates
Diarrhoeal disease agents (HIC)
Norovirus (inc)	Direct approach	Categorical attribution	incidence rate	global, ID	yes
Norovirus (mrt)	Direct approach	Categorical attribution	mortality rate	region, ID	no
Rotavirus (inc)	Direct approach	Categorical attribution	incidence rate	region, ID	no
Rotavirus (mrt)	Direct approach	Categorical attribution	mortality rate	global, ID	no
Campylobacter spp. (inc)	Direct approach	Categorical attribution	incidence rate	region, ID	yes
Campylobacter spp. (mrt)	Direct approach	Categorical attribution	mortality rate	region, ID	no
Enteroaggregative E. coli	No burden assumed	N/A	N/A	N/A	N/A
Enteropathogenic E. coli	No burden assumed	N/A	N/A	N/A	N/A
Enterotoxigenic E. coli	Direct approach	Categorical attribution	incidence rate	global, ID	no
Shiga toxin-producing E. coli (inc)	Direct approach	Categorical attribution	incidence rate	region, ID	no
Shiga toxin-producing E. coli (mrt)	Direct approach	Categorical attribution	mortality rate	region, ID	no
Non-typhoidal S. enterica (inc)	Direct approach	Categorical attribution	incidence rate	region, ID	yes
Non-typhoidal S. enterica (mrt)	Direct approach	Categorical attribution	mortality rate	region, ID	no
Shigella spp. (inc)	Direct approach	Categorical attribution	incidence rate	region, ID	no
Shigella spp. (mrt)	Direct approach	Categorical attribution	mortality rate	region, ID	no
Vibrio cholerae	No burden assumed	N/A	N/A	N/A	N/A
Cryptosporidium spp. (inc)	Direct approach	Categorical attribution	incidence rate	region, ID	no
Cryptosporidium spp. (mrt)	Direct approach	Categorical attribution	mortality rate	global, ID	no
Cyclospora cayetanensis (inc)	Direct approach	Categorical attribution	incidence rate	global, ID	no
Entamoeba histolytica	Direct approach	N/A	N/A	N/A	N/A
Giardia spp.	Direct approach	Categorical attribution	incidence rate	region, ID	no
Diarrhoeal disease agents (LMIC)
Norovirus	Attribution approach	Categorical attribution	prevalence	region, subregion, country, ID	yes	rotavirus vaccination coverage, age, syndrome type, diagnostic method, strain
Rotavirus	Attribution approach	Categorical attribution	prevalence	region, subregion, country, ID	yes	rotavirus vaccination coverage, age, syndrome type, diagnostic method, strain
Campylobacter spp.	Attribution approach	Categorical attribution	prevalence	region, subregion, country, ID	yes	rotavirus vaccination coverage, age, syndrome type, diagnostic method, strain
Enteroaggregative E. coli	Attribution approach	Categorical attribution	prevalence	region, subregion, country, ID	yes	rotavirus vaccination coverage, age, syndrome type, diagnostic method
Enteropathogenic E. coli (typical)	Attribution approach	Categorical attribution	prevalence	region, subregion, country, ID	yes	rotavirus vaccination coverage, age, syndrome type, diagnostic method, strain
Enteropathogenic E. coli (atypical)	No burden assumed	N/A	N/A	N/A	N/A
Enterotoxigenic E. coli (LT)	Attribution approach	Categorical attribution	prevalence	region, subregion, country, ID	yes	rotavirus vaccination coverage, age, syndrome type, diagnostic method, strain
Enterotoxigenic E. coli (ST)	Attribution approach	Categorical attribution	prevalence	region, subregion, country, ID	yes	rotavirus vaccination coverage, age, syndrome type, diagnostic method, strain
Shiga toxin-producing E. coli	Attribution approach	Categorical attribution	prevalence	region, subregion, country, ID	yes	rotavirus vaccination coverage, age, syndrome type, diagnostic method, strain
Non-typhoidal S. enterica	Attribution approach	Categorical attribution	prevalence	region, subregion, country, ID	yes	rotavirus vaccination coverage, age, syndrome type, diagnostic method
Shigella spp.	Attribution approach	Categorical attribution	prevalence	region, subregion, country, ID	yes	rotavirus vaccination coverage, age, syndrome type, diagnostic method
Vibrio cholerae	Attribution approach	Categorical attribution	prevalence	region, subregion, country, ID	yes	rotavirus vaccination coverage, age, syndrome type, diagnostic method
Cryptosporidium spp.	Attribution approach	Categorical attribution	prevalence	region, subregion, country, ID	yes	rotavirus vaccination coverage, age, syndrome type, diagnostic method, strain
Cyclospora cayetanensis	Attribution approach	Categorical attribution	prevalence	region, subregion, country, ID	yes	rotavirus vaccination coverage, age, syndrome type, diagnostic method
Entamoeba histolytica	Attribution approach	Categorical attribution	prevalence	region, subregion, country, ID	yes	rotavirus vaccination coverage, age, syndrome type, diagnostic method, strain
Giardia spp.	Attribution approach	Categorical attribution	prevalence	region, subregion, country, ID	yes	rotavirus vaccination coverage, age, syndrome type, diagnostic method
Diarrhoeal disease agents
Shiga toxin-producing E. coli (HUS)	Transition approach	Categorical attribution	proportion STEC evolving in HUS	global, ID	no	age, serotype
Shiga toxin-producing E. coli (ESRD)	Transition approach	Categorical attribution	proportion STEC-HUS evolving in ESRD	region, ID	no
Invasive infectious disease agents
Hepatitis A Virus	IHME estimates	N/A	N/A	N/A	N/A
Brucella spp. (inc)	Direct approach	Categorical attribution	incidence rate	region, subregion, country, ID	yes
Brucella spp. (cfr)	Direct approach	Categorical attribution	mortality rate	global, ID	no
Listeria monocytogenes	Direct approach	Categorical attribution	incidence rate	region, subregion, country, ID	yes
Mycobacterium bovis/ caprae/ orygis	Attribution approach	Categorical attribution	proportion TB cases attributable to zMTBC	region, subregion, ID	no
Non-typhoidal Salmonella enterica (invasive) (inc)	Direct approach	Categorical attribution	incidence rate	region, subregion, country, ID	yes
Non-typhoidal Salmonella enterica (invasive) (cfr)	Direct approach	Categorical attribution	case fatality rate	WB Income (HIC/LMIC), ID	no	HIV status
Salmonella Paratyphi	IHME estimates	N/A	N/A	N/A	N/A
Salmonella Typhi	IHME estimates	N/A	N/A	N/A	N/A
Intoxication
Clostridium botulinum	Direct approach	Categorical attribution	incidence rate	region, subregion, country, ID	yes
Parasites
Toxoplasma gondii, congenital	Direct approach	Categorical attribution	incidence rate	region, subregion, country	no
Toxoplasma gondii, acquired	Direct approach	Categorical attribution	incidence rate	region, subregion, country	no
Trypanosoma cruzi	IHME estimates	N/A	N/A	N/A	N/A
Echinococcus granulosus	Direct approach	Categorical attribution	incidence rate	region, subregion, country, ID	no
Echinococcus multilocularis	Direct approach	Categorical attribution	incidence rate	N/A	N/A
Taenia solium	Attribution approach	Categorical attribution	proportion	region, subregion, ID	no
Ascaris spp.	Direct approach	Categorical attribution	incidence rate	region, subregion, country, ID	yes	population strata
Trichinella spp. (inc)	Direct approach	Categorical attribution	incidence rate	region, subregion, country, ID	yes
Trichinella spp. (cfr)	Direct approach	Categorical attribution	case fatality rate	region, subregion, country, ID	no
Clonorchis sinensis	Transition approach	Categorical attribution	prevalence	country, ID	yes	diagnostic method, study area
Fasciola spp.	Transition approach	Categorical attribution	prevalence	country, ID	yes	diagnostic method, study area
Small intestinal flukes	Transition approach	Categorical attribution	prevalence	country, ID	yes	diagnostic method, study area
Opisthorchis felineus	Direct approach	Categorical attribution	incidence rate	country, ID	yes
Opisthorchis viverrini	Transition approach	Categorical attribution	prevalence	country, ID	yes	diagnostic method, study level
Paragonimus spp.	Transition approach	Categorical attribution	prevalence	region, subregion, country, ID	yes	diagnostic method, study level
Chemical and toxin hazards
Dioxin	Transition approach	Risk assessment	attributable incidence rate	region, subregion, country	yes
Aflatoxin B1	Attribution approach	Counterfactual analysis	population attributable fraction	region, subregion, country	yes
Aflatoxin M1	Attribution approach	Counterfactual analysis	population attributable fraction	region, subregion, country, ID	yes
Cassava cyanide	Direct approach	Categorical attribution	incidence rate	region, subregion, country, ID	yes
Peanut allergens (inc)	Direct approach	Categorical attribution	prevalence	region, subregion, country	yes	diagnostic method
Peanut allergens (mrt)	Direct approach	Categorical attribution	mortality rate	global, ID	yes
Inorganic arsenic (bladder cancer)	Attribution approach	Counterfactual analysis	population attributable fraction	region, subregion, country, ID	yes
Inorganic arsenic (ischaemic heart disease)	Attribution approach	Counterfactual analysis	population attributable fraction	region, subregion, country, ID	yes
Inorganic arsenic (lung cancer)	Attribution approach	Counterfactual analysis	population attributable fraction	region, subregion, country, ID	yes
Inorganic arsenic (skin cancer)	Attribution approach	Counterfactual analysis	population attributable fraction	region, subregion, country, ID	yes
Cadmium (CKD4)	Transition approach	Risk assessment	attributable incidence rate	region, subregion, country, ID	yes
Cadmium (CKD5)	Transition approach	Risk assessment	attributable incidence rate	region, subregion, country, ID	yes
Lead	IHME estimates	N/A	N/A	N/A	N/A
Methylmercury (borderline)	Transition approach	Risk assessment	attributable incidence rate	region, subregion, country, ID	yes	study level
Methylmercury (mild)	Transition approach	Risk assessment	attributable incidence rate	region, subregion, country, ID	yes	study level
Methylmercury (moderate)	Transition approach	Risk assessment	attributable incidence rate	region, subregion, country, ID	yes	study level
Methylmercury (severe)	Transition approach	Risk assessment	attributable incidence rate	region, subregion, country, ID	yes	study level
Methylmercury (profound)	Transition approach	Risk assessment	attributable incidence rate	region, subregion, country, ID	no
